# *De novo* variant analysis of childhood-onset obsessive-compulsive disorder in the French-Canadian population

**DOI:** 10.1101/2024.09.17.24313639

**Authors:** Kate Bornais, Jay P. Ross, Zoe Schmilovich, Miranda Medeiros, Dan Spiegelman, Bernard Boileau, Jean-Jacques Marier, Ghislain Laurin, Patrick A. Dion, Guy A. Rouleau

## Abstract

Childhood-onset obsessive-compulsive disorder (OCD) is a neuropsychiatric disorder with a strong genetic component. *De novo* variants (DNVs) have been shown to have a role in childhood-onset OCD, but to date, no DNV analysis has been performed in patients from a genetically isolated population. Here, we aimed to investigate the impact of rare *de novo* single nucleotide variants (dnSNVs) on childhood-onset OCD risk in the French-Canadian population. In a cohort of 36 French-Canadian trios comprised of 36 probands with childhood-onset OCD and 72 unaffected parents, we identified 34 dnSNVs harboured in 34 different genes. We found that four of these genes were previously associated with OCD, replicating their contribution to its risk. We also observed complete overlap between our 34 candidate genes and genes associated with 11 related neuropsychiatric disorders, supporting a shared underlying genetic susceptibility across psychopathologies. Among genes harbouring DNVs across three childhood-onset OCD cohorts, we observed an overrepresentation of genes involved in clathrin-dependent endocytosis (GO:0072583; *p-adj* = 0.0498) and phosphatidylinositol binding (GO:0035091; *p-adj* = 0.0431), offering potential biological mechanisms underlying childhood-onset OCD. No association was found between the number of dnSNVs in childhood-onset OCD probands and OCD symptom severity. Altogether, this study offers a framework for performing DNV analyses of complex disorders in genetically isolated populations. We have provided the first list of candidate childhood-onset OCD genes in the French-Canadian population.
