## Supplementary Tables for "*De novo* variant analysis of childhood-onset obsessive-compulsive disorder in the French-Canadian population"

### Sheet: Legend
Table S1. Cohort summary and descriptives following genetic- and sample-level quality control.
Table S2. Gene- and sample-level quality control metrics implemented throughout this study. For each step, the number of variants and samples retained following its execution are provided.

### Sheet: Table S1
BroadPhenotyoe	N	Females, n (%)	mean_age	age_range	SeqType	Technology	ExomeKit
Cases with OCD	36	19 (53%)	13.0 ± 2.48 years	7-17 years	Exome	Illumina NovaSeq6000 S4	SureSelect XT Human All Exon enrichment v7
Unaffected fathers	36	0 (0%)	31.9 ± 5.24 years	21-51 years	Exome	Illumina NovaSeq6000 S4	SureSelect XT Human All Exon enrichment v7
Unaffected mothers	36	36 (100%)	29.7 ± 3.54 years	21-39 years	Exome	Illumina NovaSeq6000 S4	SureSelect XT Human All Exon enrichment v7

### Sheet: Table S2
Table S2. Gene- and sample-level quality control metrics implemented throughout this study.
Qulaity control step	Threshold	Samples	Variants
Clinical files	Childhood-onset OCD cases with clinical and phenotypic information available.	159	-
Raw sequencing data	Whole-exome sequencing VCFs	150	11420990
Y chromosome	Exclude variants on Y chromosome	150	11369360
Genotype quality (GQ)	Retain only variants with reasonable confidence that the genotype assigment is correct (GQ ≥ 20)	150	11369360
Depth (DP)	Retain only variants with good depth of coverage (DP ≥ 20)	150	11369360
Missignness of SNPs (call rate)	Remove variants with low genotype rates across samples (MIN_NUMBER_OF_ALLELES=270)	150	288879
Manual inspection	Remove incomplete trios & individuals with missing information.	126	270586
Self-reported ancestry	Remove trios where one or more member self-reports as another genetic ancestry than French Canadian	108	270586
Average sample GQ	Retain only samples with good average genotype quality (average GQ ≥ 80)	108	270586
Average sample sequencing DP	Retain only samples with good average depth of coverage (average DP ≥ 80)	108	270586
Biological sex imputation	Check for discrepancies between clinically reported biological sex of individuals and their imputed biological sex based on X chromosome heterozygosity/homozygosity rates using the PLINK check-sex algorithm.	108	270586
Kinship	Check for discrepancies between reported relationships between children and parents (IBD 0.17-0.35), marriages (IBD < 0.10), and families (IBD < 0.10) based and biological relationships as determined by the KING algorithm.	108	270586
De novo variant calling	Identify genotype calls that are heterozygous in the proband and wild-type in both biological parent for each trio.	36	15674
Blacklist filtering	Remove variants that fall within regions the ENCODE "blacklist regions" of the genome.	36	6921
Protein-coding variants	Retain "protein_coding" variants. Exlcude all other variants biotypes (i.e., "nonsense_mediated_decay", "lincRNA", "processed_transcript" variants)	36	5749
Minor allele frequency (MAF)	Retain only rare variants (MAF < 0.01)	36	4079
Unique variants	Retain only variants that are seen in only once in one proband.	36	2396
Variant-type	Keep "missense", "protein_altering", "splice", "stop_gained", "stop_lost", "start_lost", "synonymous" variants	36	1436
Single nucleotide variants (SNVs)	Retain only single nucleotide variants. Remove sequence alterations, insertions and deletions (indels).	36	973
Integrative Genomics Viewer (IGV)	> 30% of reads supporting base call in proband, < 5% of reads supporting base call in parents; remove variants with strand biases or or false positives due to misalignment of reads or low base quality (Phred Quality Score (Q) < 20)	36	47
Genetic ancestry	Self-report French Canadian ancestry; PCA ascertained ancestry clustering with 1000 genomes European data	36	34
De novo variant count	No more than 5 de novo single nucleotide variants passing all the above criteria	36	34
Gene expression in brain tissue	Retain candaidate genes that have a non-zero level of expression in brain tissue in the Genotype-Tissue Expression (GTEx) portal	36	34
